# The PKN1- TRAF1 signaling axis as a potential new target for chronic lymphocytic leukemia

**DOI:** 10.1101/2021.03.22.21253655

**Authors:** Maria I. Edilova, Jaclyn C. Law, Safoura Zangiabadi, Kenneth Ting, Achire N. Mbanwi, Andrea Arruda, David Uehling, Methvin Isaac, Michael Prakesch, Rima Al-awar, Mark D. Minden, Ali A. Abdul-Sater, Tania H. Watts

## Abstract

TRAF1 is a pro-survival adaptor molecule in TNFR superfamily (TNFRSF) signaling. TRAF1 is overexpressed in many B cell cancers including refractory chronic lymphocytic leukemia (CLL). Little has been done to assess the role of TRAF1 in human cancer. Here we show that the protein kinase C related kinase Protein Kinase N1 (PKN1) is required to protect TRAF1 from cIAP-mediated degradation during constitutive CD40 signaling in lymphoma. We show that the active phospho-Thr774 form of PKN1 is constitutively expressed in CLL but minimally detected in unstimulated healthy donor B cells. Through a screen of 700 kinase inhibitors, we identified two inhibitors, OTSSP167 and XL-228, that inhibited PKN1 in the nanomolar range and induced dose-dependent loss of TRAF1 in RAJI cells. OTSSP167 and XL-228 treatment of primary patient CLL samples led to a reduction in TRAF1, pNF-κB p65, pS6, pERK, Mcl-1 and Bcl-2 proteins, and induction of activated caspase-3. OTSSP167 synergized with venetoclax in inducing CLL death, correlating with loss of TRAF1, Mcl-1 and Bcl-2. Although correlative, these findings suggest the PKN1-TRAF1 signaling axis as a potential new target for CLL. These findings also suggest OTSSP167 and venetoclax as a combination treatment for TRAF1 high CLL.
