## Supplemental Table 3 for "The PKN1- TRAF1 signaling axis as a potential new target for chronic lymphocytic leukemia"

### Sheet: Sheet1
Molecule	Reg_Number	Full_Reg_Number	Name	Primary Target(s)	Vendor	Salt	Salt_Eq	Brutto_MW	Parent_MW	PRK1(h) IC50 nM)	Hill Slope
	OICR0000503	OICR0000503A01	CP-690550, CP-690,550, Tasocitinib,	JAK3/2/1 inhibitor	Selleck Chemcials	Free Base, [A]	1	312.37	312.37	19	-0.829
	OICR0000513	OICR0000513B01	H 89 dihydrochloride, H-89 dihydrochloride	MP0005-156-36	Tocris Bioscience	Hydrochloride, HCl [B]	1	482.82	446.36	155	-0.839
	OICR0000761	OICR0000761A01	Y-27632	LRRK2, ROCK1, ROCK2 (ROCKa), Calcium sensitizer	Selleck Chemicals	Free Base, [A]	1	247.34	247.34	743	-0.841
	OICR0000802	OICR0000802A01	GSK-650394	SGK1 (SGK), SGK2	Tocris Bioscience	Free Base, [A]	1	382.45	382.45	220	-0.831
	OICR0001168	OICR0001168A01	AZ-960, AZD-960	JAK2	Synthesis Med Chem	Free Base, [A]	1	354.36	354.36	213	-0.718
	OICR0007680	OICR0007680A04	TBK1 inhibitor	TBK1	OICR	Free Base, [A]	1	533.62	533.62	53	-0.705
	OICR0008727	OICR0008727A01	AT7867, AT-7867, AT-867	AKT1 (PKBa), AKT2 (PKBb), AKT3 (PKBg), p70S6K (S6K, S6K1)	Selleck Chemcials	Free Base, [A]	1	337.85	337.85	49	-1.095
	OICR0008729	OICR0008729A01	AZD-5363, AZD5363	AKT1 (PKBa), AKT2 (PKBb), AKT3 (PKBg), p70S6K (S6K, S6K1)	Active Biochem	Free Base, [A]	1	428.92	428.92	371	-0.776
	OICR0011168	OICR0011168A01	G-749	FLT3 (STK1, FLK2)	Selleck	Free Base, [A]	1	521.41	521.41	101	-0.723
	OICR0011116	OICR0011116A01	GDC-0068, RG-7440, Ipatasertib	AKT1 (PKBa), AKT2 (PKBb), AKT3 (PKBg)	Selleck Chemicals	Free Base, [A]	1	458.00	458.00	30	-0.753
	OICR0016900	OICR0016900A01	Uprosertib, GSK2141795, GSK-2141795	PKB gamma/Akt3, PKB beta/Akt2, PKB alpha/Akt1	Selleck Chemicals	Free Base, [A]	1	429.25	429.25	19	-0.96
	OICR0016883	OICR0016883A01	LY2090314	Glycogen Synthase Kinase 3 beta (GSK-3beta; tau Protein Kinase I) Inhibitor	Selleck Chemicals	Free Base, [A]	1	512.53	512.53	108	-0.882
	OICR0000814	OICR0000814A01	IKK16	IKK			1	520.09	483.63	49	-0.773
	OICR0016931	OICR0016931A01	SGI-7079	Tyrosine-Protein Kinase Receptor UFO (AXL)	Selleck Chemicals	Free Base, [A]	1	455.53	455.53	187	-0.779
	OICR0019286	TAK-901	Aurora kinase B (AURK2; ARK2) Inhibitor, Dual Specificity Protein Kinase CLK4 Inhibitor, Aurora kinase A (AURK1; ARK1) Inhibitor, Dual Specificity Protein Kinase CLK1 Inhibitor	MAP-0010-0336-029		Free Base, [A]	1	504.64	504.64	86	-0.863
	OICR0019285	XL-228, EXEL-2280	IGF-1R Inhibitor, Proto-Oncogene Tyrosine-Protein Kinase Src Inhibitor, Aurora kinase A (AURK1; ARK1) Inhibitor, Abl Kinase Inhibitor, FGFR Inhibitor	MAP-0010-0336-030		Free Base, [A]	1	437.54	437.54	20	-0.787
	OICR0007450	OICR0007450A01	PERK inhibitor, CP-22, CP-941222, PF-941222	PEK (PERK)	GL Chemtec International Ltd.	Free Base, [A]	1	462.35	462.35	18	-1.136
	LY2784544		Gandotinib	JAK2						4073	-1.056
	OICR0019288	OICR0019288A01	OTSSP167, OTS-167, OTS-167PO, OTSSP-167	Maternal Embryonic Leucine Zipper Kinase (MELK, PK38) Inhibitor		Free Base, [A]	1	487.42	487.42	11	-0.883
	OICR0016689	OICR0016689A02	CP-673451	PDGFRbeta Inhibitor		Free Base, [A]	1	417.50	417.50	36	-1.072
	OICR0008764	OICR0008764A01	Crenolanib, ARO-002, CP-868596	PDGFRa (PDGFR2), PDGFRb (PDGFR, PDGFR1)	Selleck	Free Base, [A]	1	443.54	443.54	22	-0.646
	OICR0003188	OICR0003188A02	PF431396, PF-431396	FAK (FAK1), PYK2 (FAK2, PTK2B, CAKB)	Synthesis Med Chem	Free Base, [A]	1	506.50	506.50	129	-0.613
	OICR0016938	OICR0016938A01	URMC-099	Leucine-Rich Repeat Kinase 2 (LRRK2; Dardarin), Mitogen-Activated Protein Kinase Kinase Kinase 11 (MAP3K11; MLK3), Flt3 (FLK2/STK1)	MedKoo	Free Base, [A]	1	421.54	421.54	178	-1.029
	OICR0008734	OICR0008734A01	OSI-TAK1 inhibitor	TAK1 (TGF1a, MAP3K7)	Organic Synthesis Service	Free Base, [A]	1	445.54	445.54	102	-0.764
	OICR0000282	OICR0000282A01	NU-6102	CDC2 (CDK1, p34cdc2, CDC28p)/Cyclin B, CDK2/Cyclin A	Alexis	Free Base, [A]	1	402.47	402.47	828	-0.577
	OICR0001169	OICR0001169A01	CYT11387, CYT387, CYT-387, Momelotinib, GS-0387	JAK2	Synthesis Med Chem	Free Base, [A]	1	414.46	414.46	278	-0.623
	OICR0016918	OICR0016918B01	UNC-2025 (HCl), MRX-6313	Mer Receptor, Tyrosine-Protein Kinase Receptor TYRO3, Flt3 (FLK2/STK1), Tyrosine-Protein Kinase Receptor UFO (AXL)	Selleck Chemicals	Hydrochloride, HCl [B]	1	513.12	476.66	53	-0.735
