## Supplemental Table 4 for "The PKN1- TRAF1 signaling axis as a potential new target for chronic lymphocytic leukemia"

### Sheet: Sheet1
Molecule	Reg_Number	Full_Reg_Number	Name	Primary Target(s)	PRK1(h) IC50 nM)
	OICR0000503	OICR0000503A01	CP-690550, CP-690,550, Tasocitinib,	JAK3/2/1 inhibitor	19
	OICR0008727	OICR0008727A01	AT7867, AT-7867, AT-867	AKT1 (PKBa), AKT2 (PKBb), AKT3 (PKBg), p70S6K (S6K, S6K1)	49
	OICR0011116	OICR0011116A01	GDC-0068, RG-7440, Ipatasertib	AKT1 (PKBa), AKT2 (PKBb), AKT3 (PKBg)	30
	OICR0016900	OICR0016900A01	Uprosertib, GSK2141795, GSK-2141795	PKB gamma/Akt3, PKB beta/Akt2, PKB alpha/Akt1	19
	OICR0019285	XL-228, EXEL-2280	IGF-1R Inhibitor, Proto-Oncogene Tyrosine-Protein Kinase Src Inhibitor, Aurora kinase A (AURK1; ARK1) Inhibitor, Abl Kinase Inhibitor, FGFR Inhibitor	MAP-0010-0336-030	20
	OICR0007450	OICR0007450A01	PERK inhibitor, CP-22, CP-941222, PF-941222	PEK (PERK)	18
	OICR0019288	OICR0019288A01	OTSSP167, OTS-167, OTS-167PO, OTSSP-167	Maternal Embryonic Leucine Zipper Kinase (MELK, PK38) Inhibitor	11
	OICR0008764	OICR0008764A01	Crenolanib, ARO-002, CP-868596	PDGFRa (PDGFR2), PDGFRb (PDGFR, PDGFR1)	22
	OICR0016918	OICR0016918B01	UNC-2025 (HCl), MRX-6313	Mer Receptor, Tyrosine-Protein Kinase Receptor TYRO3, Flt3 (FLK2/STK1), Tyrosine-Protein Kinase Receptor UFO (AXL)	53
